# Type 1 Diabetes Genetic Risk Score classifies diabetes subtypes in Indians: Impact of HLA diversity on the lower discriminative ability

**DOI:** 10.1101/2024.08.31.24312873

**Authors:** Alagu Sankareswaran, Pooja Kunte, Diane P Fraser, Mobeen Shaik, Michael N Weedon, Richard A Oram, Chittaranjan S Yajnik, Giriraj R Chandak

## Abstract

**Objectives:** Genetic Risk scores (GRS) classify diabetes types, type 1 (T1D) and type 2 (T2D) in Europeans but the power is limited in other ancestries. We explored the performance of T1DGRS and potential reasons for inferior discrimination ability in diabetes-type classification in Indians.

**Research Design and Methods:** In a well-characterized Indian cohort comprising 645 clinically diagnosed T1D, 1153 T2D and 327 controls, we estimated the discriminative ability of T1DGRS (comprising 67 SNPs from Europeans) using receiver operating characteristics-area under the curve (ROC-AUC). We also compared the islet autoantibody status (AA), frequency and effect size of various HLA alleles/haplotypes between Indians and Europeans.

**Results:** The T1DGRS was discriminative of T1D from T2D and controls but the ability is lower in Indians than Europeans (AUC=0.83 vs 0.92 respectively, p<0.0001). The T1DGRS was higher in AA-positive patients compared to AA-negative patients [13.01 (12.79-13.23) vs 12.09 (11.64-12.56)], p<0.0001) and showed greater discrimination in the AA-positive T1D (ROC-AUC 0.85). While association of common HLA-DQA1∼HLA-DQB1 haplotypes with T1D is replicated, important differences in the risk allele frequency, nature/direction and magnitude of association between Indians and Europeans were noted.

**Conclusions:** A T1DGRS derived from Europeans is discriminative of T1D in Indians, highlighting similarity in heritability of T1D. Differences in allele frequency, effect size and directionality, especially in the HLA region are important contributors to inferior discrimination performance of T1DGRS in Indians. Further studies of diverse populations may improve its performance.
