## Supplemental Tables for "Type 1 Diabetes Genetic Risk Score classifies diabetes subtypes in Indians: Impact of HLA diversity on the lower discriminative ability"

### Sheet: Legend
ST1	Supplementary Table 1: Clinical characteristics of the cohorts used in the study.
ST2	Supplementary Table 2: Association analysis of the 67SNPs comprising T1D GRS in Indians
ST3	Supplementary Table 3: Comparison of 12 HLA DQ haplotype associations in Indian and European T1D patients
ST4	Supplementary Table 4: Discriminative ability of T1D GRS' stratified by islet autoantibody status
ST5	Supplementary Table 5: Discriminative ability of HLA and non-HLA T1D GRS based on islet autoantibody status
ST6	Supplementary Table 6: Details of SNPs and effect size used for generating T2D GRS
ST7	Supplementary Table 7: Classification power of T1D GRS based on T1D deciles

### Sheet: ST1
Supplementary Table 1: Clinical characteristics of the cohorts used in the study
Group	T1D Clinical	T1D AA Pos	T1D AA Neg	T2D Clinical	T2D Above 45	T2D Below 45
N	593	448	145	1116	328	788
Males (N, %)	274 (46.2%)	205 (46.0%)	68 (46.9%)	601 (53.9)	175 (53.4%)	426 (54.1%)
Age at diagnosis (yrs)	9.85 (6.00 - 13.42)	9.94 (6.31 - 3.39)	9.39 (4.85 – 13.59)	40.70 (35.32 - 45.99)	51.24 (47.17 - 57.04)	35.82 (33.02 - 41.25)
Age at sample collection (yrs)	15.60 (10.05 - 25.00)	14.38 (9.45 -22.20)	19.27 (12.39 – 34.23)	50.01 (43.22 - 58.01)	59.35 (53.81 - 66.48)	47.30 (41.95 - 53.25)
Duration of Diabetes (yrs)	4.80 (1.08 - 11.60)	3.66 (0.54 - 9.52)	9.50 (4.42 – 20.81)	7.79 (3.23 - 13.99)	5.66 (2.13 - 10.63)	9.85 (3.22 - 16.26)
Random C-peptide (pmol/L)	14.23 (3.31 - 104.27)	17.71 (3.31 - 128.26)	6.62 (3.31 – 69.51)	ND	ND	ND
Data shown as Median (IQR) unless indicated. ND represents the measurement not done. T1D, type 1 diabetes; T2D, type 2 diabetes; Patients defined to have T1D or T2D as per clinical criteria are labeled as T1D Clinical and T2D Clinical respectively. Antibody positive (T1D AA Pos) indicates positivity for at least one antibody (GAD65, IA2 and ZnT8) and those negative for all three were labeled as A…

### Sheet: ST2
Supplementary Table 2: Association analysis of the 67SNPs comprising T1D GRS in Indians
Chr	Position	RS ID	Tested Allele	Odds ratio	EUR Odds Ratio	p-value	Allele Frequency				Status	R2	Functional Annotation	Nearest Gene
							T1D	Controls	SAS	EUR
6	32658707	rs9273369	C	8.01 (5.53 - 11.61)	NA	4.21 x 10-28	0.34	0.06	0.0418	0.1148	Imputed	1	Downstream	HLA-DQB1
6	32479411	rs9269173	A	8.08 (5.56 - 11.76)	1.954	9.00 x 10-28	0.34	0.05	0.0418	0.0196	Imputed	0.99	Intergenic	HLA-DRA;HLA-DRB5
6	32615766	rs9271347	A	0.34 (0.27 - 0.43)	0.184536	3.27 x 10-18	0.13	0.31	0.2615	0.1328	Imputed	0.98	Intergenic	HLA-DRB1;HLA-DQA1
6	32658670	rs117806464	A	0.30 (0.23 - 0.39)	NA	3.54 x 10-18	0.09	0.26	0.1862	0.0109	Imputed	0.99	Downstream	HLA-DQB1
6	32705608	rs9275490	G	2.85 (2.04 - 3.98)	NA	9.05 x 10-10	0.19	0.08	0.0774	0.1082	Imputed	1	Intergenic	HLA-DQB1;HLA-DQA2
11	2159830	rs3842753	T	0.42 (0.32 - 0.55)	0.43611	1.14 x 10-9	0.1	0.21	0.182	0.2835	Imputed	0.5	UTR3	INS
6	32635435	rs9469200	C	0.25 (0.14 - 0.42)	NA	2.48 x 10-7	0.02	0.07	0.0628	0.1434	Imputed	0.91	Intergenic	HLA-DRB1;HLA-DQA1
6	33079396	rs17214657	C	0.51 (0.37 - 0.72)	0.827	8.22 x 10-5	0.07	0.12	0.0711	0.0471	Imputed	1	Intronic	HLA-DPA1;HLA-DPB1
6	32644083	rs9273032	A	0.42 (0.27 - 0.65)	NA	9.23 x 10-5	0.03	0.07	0.0879	0.1227	Imputed	0.91	Downstream	HLA-DQA1
6	32658260	rs17211699	T	0.51 (0.36 - 0.73)	NA	2.35 x 10-4	0.06	0.11	0.136	0.0979	Imputed	1	Intergenic	HLA-DQA1;HLA-DQB1
6	32709663	rs10947332	A	0.52 (0.36 - 0.75)	NA	4.51 x 10-4	0.05	0.1	0.0816	0.1169	Imputed	1	Intergenic	HLA-DQB1;HLA-DQA2
7	50959497	rs4948088	A	0.45 (0.29 - 0.71)	0.77101	4.66 x 10-4	0.03	0.07	0.0523	0.0396	Genotyped	0.99	Intergenic	GRB10;COBL
12	56080696	rs4759229	A	1.47 (1.18 - 1.83)	1.246	6.27 x 10-4	0.32	0.25	0.2427	0.3445	Imputed	0.85	Intronic	ERBB3
6	31439802	rs2524277	A	0.51 (0.34 - 0.75)	0.549	7.71 x 10-4	0.04	0.08	0.1067	0.047	Genotyped	1	Intergenic	MICA;LINC01149
6	29868825	rs72848653	T	1.54 (1.19 - 1.99)	2.181	1.00 x 10-3	0.22	0.16	0.1506	0.089	Imputed	1	Intergenic	HLA-G;HCP5B
12	9733403	rs10492166	G	1.38 (1.14 - 1.68)	1.15075	1.04 x 10-3	0.46	0.38	0.4331	0.4827	Imputed	0.88	Upstream	CLECL1
2	162254026	rs2111485	G	1.37 (1.13 - 1.66)	0.852	1.41 x 10-3	0.46	0.38	0.4142	0.4117	Genotyped	0.98	Intergenic	FAP;IFIH1
6	32704437	rs62406889	T	0.39 (0.22 - 0.70)	NA	1.65 x 10-3	0.02	0.04	0.0669	0.0668	Imputed	0.96	Intergenic	HLA-DQB1;HLA-DQA2
6	31376405	rs149663102	T	0.39 (0.21 - 0.71)	0.391	2.38 x 10-3	0.02	0.04	0.0397	0.0348	Imputed	1	Intergenic	HLA-B;MICA
6	32427740	rs75658393	C	19.31 (2.64 - 141.30)	2.248	3.55 x 10-3	0.03	0	0.0084	0.0125	Imputed	0.99	Intergenic	LOC101929163;HLA-DRA
6	29760476	rs9500974	T	7.81 (1.85 - 32.98)	1.878	5.20 x 10-3	0.02	0	0.0105	0.0115	Imputed	1	Intergenic	IFITM4P;HCG4
6	32680817	rs28746898	G	0.41 (0.21 - 0.79)	NA	7.38 x 10-3	0.01	0.03	0.0565	0.0318	Imputed	0.99	Intergenic	HLA-DQB1;HLA-DQA2
6	33103130	rs3129197	A	0.71 (0.55 - 0.92)	1.271	8.51 x 10-3	0.16	0.21	0.1715	0.1617	Imputed	1	Intergenic	HLA-DPB1;HLA-DPB2
18	69859408	rs1615504	C	0.79 (0.65 - 0.95)	1.127	0.02	0.48	0.54	0.4812	0.4797	Imputed	0.9	Intergenic	DOK6;CD226
2	203874196	rs3087243	G	1.25 (1.02 - 1.52)	1.18483	0.03	0.45	0.4	0.4121	0.4506	Imputed	0.92	Downstream	CTLA4
6	31284147	rs12189871	T	0.70 (0.50 - 0.97)	1.568	0.03	0.07	0.1	0.1151	0.0913	Imputed	1	Intergenic	HLA-C;HLA-B
6	90267049	rs72928038	A	1.54 (1.04 - 2.28)	1.197	0.03	0.08	0.06	0.0628	0.1608	Imputed	0.84	Intronic	BACH2
18	12809341	rs1893217	G	1.28 (1.00 - 1.64)	1.209	0.05	0.21	0.17	0.2113	0.1519	Genotyped	1	Intronic	PTPN2
6	32415221	rs17840116	C	0.42 (0.16 - 1.08)	NA	0.07	0.01	0.02	0.0146	0.01	Imputed	0.99	Intergenic	LOC101929163;HLA-DRA
22	37195278	rs229541	A	1.2 (0.98 - 1.45)	0.904977	0.07	0.47	0.43	0.4707	0.4438	Genotyped	1	Intergenic	C1QTNF6;SSTR3
15	78944951	rs2289702	T	0.81 (0.60 - 1.07)	0.755858	0.14	0.12	0.14	0.1757	0.1023	Imputed	0.89	Exonic	CTSH
20	1629905	rs2281808	T	0.81 (0.61 - 1.08)	0.904977	0.15	0.12	0.15	0.1402	0.3383	Genotyped	0.99	Intronic	SIRPG
10	88291560	rs60888743	G	0.87 (0.71 - 1.06)	0.835422	0.16	0.32	0.35	0.3389	0.2518	Imputed	0.94	Intronic	RNLS
6	32408740	rs9268500	T	0.73 (0.44 - 1.22)	0.289352	0.23	0.03	0.04	0.0377	0.0466	Imputed	0.86	Intergenic	LOC101929163;HLA-DRA
6	29946312	rs12153924	A	1.17 (0.91 - 1.5)	1.553	0.23	0.19	0.16	0.1464	0.2666	Imputed	0.99	Downstream	HLA-A
6	33081408	rs2567287	A	1.87 (0.58 - 6.01)	2.316	0.29	0.01	0	0.0126	0.0101	Imputed	1	Intronic	HLA-DPB1
16	11086016	rs12708716	G	0.9 (0.74 - 1.1)	0.827	0.31	0.37	0.4	0.4393	0.3718	Genotyped	0.99	Intronic	CLEC16A
13	99429512	rs9585056	C	1.11 (0.90 - 1.37)	1.116	0.31	0.34	0.31	0.3117	0.2457	Imputed	0.89	Intergenic	UBAC2;LINC01232
21	42405613	rs9981624	C	1.11 (0.90 - 1.37)	1.185	0.31	0.34	0.32	0.3682	0.3305	Imputed	0.91	Intronic	UBASH3A
12	111569952	rs653178	C	1.17 (0.84 - 1.64)	1.297	0.35	0.1	0.09	0.069	0.4842	Genotyped	1	Intronic	ATXN2
10	6087680	rs41295121	T	1.16 (0.85 - 1.58)	0.492	0.35	0.12	0.1	0.1234	0.0084	Imputed	0.9	Intergenic	IL2RA;RBM17
6	159044945	rs1738074	T	0.91 (0.74 - 1.12)	1.08342	0.36	0.34	0.37	0.3808	0.4204	Imputed	0.87	UTR5	TAGAP
6	32616043	rs1281935	T	2.69 (0.31 - 23.1)	NA	0.37	0	0	0	0.059	Imputed	0.68	Intergenic	HLA-DRB1;HLA-DQA1
6	29840255	rs1233320	G	1.24 (0.75 - 2.04)	2.096	0.4	0.04	0.03	0.0042	0.0372	Imputed	0.99	Intergenic	HLA-G;HCP5B
6	32706960	rs1794265	G	0.88 (0.66 - 1.18)	NA	0.41	0.11	0.12	0.1067	0.0279	Imputed	0.99	Intergenic	HLA-DQB1;HLA-DQA2
6	33077179	rs6934289	C	0.84 (0.56 - 1.27)	0.507	0.41	0.05	0.06	0.0565	0.1153	Imputed	0.98	Intronic	HLA-DPA1;HLA-DPB1
6	31358273	rs9266268	A	1.31 (0.66 - 2.60)	1.477	0.45	0.02	0.02	0.0188	0.0453	Genotyped	1	Intergenic	HLA-B;MICA
6	29883132	rs9259118	T	0.86 (0.57 - 1.31)	1.363	0.49	0.05	0.06	0.1067	0.1387	Imputed	0.99	Intergenic	HCP5B;HLA-H
1	206766559	rs3024505	A	0.90 (0.67 - 1.22)	0.861	0.5	0.12	0.13	0.1109	0.1572	Genotyped	1	Intergenic	MAPKAPK2;IL10
12	53192075	rs11170466	T	0.83 (0.48 - 1.45)	1.185	0.52	0.03	0.03	0.0377	0.0661	Imputed	0.95	Intronic	ITGB7
6	33081532	rs9378176	G	1.43 (0.38 - 5.43)	0.613	0.6	0.01	0	0.0188	0.0204	Imputed	0.99	Intronic	HLA-DPB1
9	4290823	rs6476839	A	0.95 (0.78 - 1.15)	0.896057	0.6	0.49	0.5	0.4289	0.428	Imputed	0.94	Intronic	GLIS3
22	30108663	rs5763779	A	1.08 (0.78 - 1.49)	1.162	0.65	0.1	0.1	0.0753	0.3736	Imputed	0.81	Intronic	HORMAD2
16	28580209	rs9924471	A	1.07 (0.78 - 1.47)	1.246	0.69	0.11	0.1	0.0983	0.1683	Imputed	0.5	Intronic	SGF29
6	126377573	rs9388489	A	0.97 (0.78 - 1.19)	1.174	0.74	0.35	0.35	0.364	0.4691	Imputed	0.61	Intergenic	CENPW;MIR588
4	122408207	rs17388568	A	0.96 (0.73 - 1.25)	1.127	0.75	0.14	0.15	0.1548	0.2601	Genotyped	1	Intronic	ADAD1
6	32712215	rs12527228	T	1.21 (0.37 - 3.95)	NA	0.76	0.01	0.01	0.0084	0.0224	Imputed	0.95	Intergenic	HLA-DQB1;HLA-DQA2
19	10381598	rs144309607	T	1.08 (0.66 - 1.76)	0.67	0.77	0.04	0.04	0.0272	0.0429	Imputed	0.62	Intergenic	TYK2;CDC37
10	6052734	rs61839660	T	0.94 (0.54 - 1.63)	0.619	0.82	0.03	0.03	0.023	0.0906	Genotyped	0.98	Intronic	IL2RA
14	100840110	rs56994090	C	1.01 (0.82 - 1.25)	0.878	0.94	0.28	0.28	0.3347	0.4229	Imputed	0.61	ncRNA_Intronic	MEG3
6	31375490	rs16899379	A	1.07 (0.1 - 11.84)	0.436	0.96	0	0	0	0.0054	Imputed	0.99	Intergenic	HLA-B;MICA
1	113761186	rs6679677	A	1.02 (0.48 - 2.15)	1.896	0.97	0.02	0.02	0.0042	0.0919	Genotyped	1	Downstream	RSBN1
15	38554821	rs72727394	T	1.00 (0.76 - 1.3)	1.15	0.97	0.15	0.15	0.1339	0.221	Imputed	0.9	Intronic	RASGRP1
19	46705224	rs425105	C	1.00 (0.76 - 1.34)	0.860585	0.98	0.13	0.13	0.1444	0.1592	Genotyped	0.99	Intronic	PRKD2
6	31307016	rs540653847	GC	NA	5.93	NA	0.01	0	0	0.0062	Imputed	0.95	Intergenic	HLA-C;HLA-B
6	32630313	rs1281943	C	NA	2.46	NA	0	0	0	0.0304	Imputed	0.76	Intergenic	HLA-DRB1;HLA-DQA1
6	32634974	rs9405117	A	NA	NA	NA	0.03	0	0	0.0093	Imputed	0.97	Intergenic	HLA-DRB1;HLA-DQA1
Status denotes whether the SNP is genotyped or imputed. R2 represents the imputation accuracy. T1D, type 1 diabetes; Chr, Chromosome; SAS, South Asians super population in TOPMed project; EUR, European super population in TOPMed project; CI, Confidence Interval; NA, not available. SNPs are ordered according to strength of association (p-value). EUR - Europeans; Effect size taken from Sharp et al …

### Sheet: ST3
Supplementary Table 3: Comparison of 12 HLA DQ haplotype associations in Indian and European T1D patients
HLA DQ Haplotype	Indians					Europeans
	Frequency		Odds ratio (95% CI)	p-value	Avg. PP	Frequency		Odds ratio (95% CI)	p-value
	Cases	Controls				Cases	Controls
05:01~02:01	0.39	0.07	7.78 (5.29 - 11.83)	1.37 x 10-23	0.95	0.326	0.14	3.17 (2.99 - 3.37)	0
01:03~06:01	0.059	0.206	0.26 (0.17 - 0.38)	9.9 x 10-12	0.88	0.001	0.004	0.20 (0.10 - 0.38)	2.5 x 10-6
03:01~03:02	0.201	0.091	2.52 (1.76 - 3.68)	9.6 x 10-7	0.94	0.356	0.103	6.22 (5.80 - 6.66)	0
02:01~02:02	0.063	0.132	0.43 (0.29 - 0.65)	7.0 x 10-5	0.92	0.043	0.101	0.40 (0.36 - 0.44)	1.3 x 10-73
01:02~06:03	0.014	0.053	0.25 (0.11 - 0.52)	3.1 x 10-4	0.89	0.011	0.044	0.24 (0.20 - 0.29)	6.6 x 10-54
05:05~03:01	0.022	0.064	0.32 (0.16 - 0.58)	3.3 x 10-4	0.89	0.018	0.086	0.19 (0.17 - 0.22)	9.9 x 10-115
02:01~03:03	0.012	0.036	0.33 (0.14 - 0.73)	7.8 x 10-3	0.87	0.002	0.041	0.06 (0.04 - 0.08)	1.8 x 10-55
01:02~06:09	0.006	0.021	0.25 (0.07 - 0.76)	0.02	0.91	0.003	0.012	0.25 (0.18 - 0.35)	7.0 x 10-15
01:02~06:02	0.001	0.015	0.09 (0.00 - 0.51)	0.03	0.87	0.005	0.14	0.03 (0.02 - 0.04)	1.6 x 10-162
01:01~05:01	0.048	0.043	1.13 (0.66 - 1.99)	0.66	0.91	0.095	0.12	0.77 (0.71 - 0.83)	4.9 x 10-12
04:01~04:02	0.01	0.009	1.14 (0.34 - 4.38)	0.84	0.91	0.023	0.02	1.17 (1.00 - 1.36)	0.05
01:04~05:03	0.092	0.094	0.99 (0.67 - 1.46)	0.94	0.84	0.002	0.025	0.08 (0.06 - 0.12)	1.0 x 10-36
Avg. PP represents the average posterior probability, a measure of imputation accuracy of corresponding haplotype. Indian T1D patients are considered only if at least one of the islet antibodies (GAD65, IA2, ZnT8) is positive. T1D, type 1 diabetes; CI, confidence interval

### Sheet: ST4
Supplementary Table 4: Discriminative ability of T1D GRS' stratified by islet antibody status
T1D group	Comparison group	ROC-AUC (95% CI)
		9 SNPs	30 SNPs	67 SNPs
T1D Clinical	T2D	0.77 (0.75 - 0.79)	0.79 (0.77 - 0.81)	0.82 (0.80 - 0.85)
	Controls	0.77 (0.74 - 0.80)	0.79 (0.76 - 0.82)	0.83 (0.81 - 0.86)
T1D AA Pos	T2D	0.79 (0.76 - 0.81)	0.81 (0.78 - 0.83)	0.85 (0.83 - 0.87)
	Controls	0.79 (0.76 - 0.82)	0.81 (0.78 - 0.84)	0.86 (0.83 - 0.88)
T1D AA Neg	T2D	0.72 (0.67 - 0.77)	0.74 (0.69 - 0.79)	0.75 (0.70 - 0.80)
	Controls	0.72 (0.67 - 0.77)	0.74 (0.69 - 0.79)	0.75 (0.70 - 0.81)
T1D, type 1 diabetes; T2D, type 2 diabetes; GRS, genetic risk score; ROC-AUC, area under the curve of the receiver operating characteristic curve; CI, confidence interval; T1D Clinical indicates T1D patients included based on clinical criteria, T1D AA Pos indicates positivity for at least one antibody (GAD65, IA2 and ZnT8) and those negative for all three were labeled as T1D AA Neg.

### Sheet: ST5
Supplementary Table 5: Discriminative ability of HLA and non-HLA T1D GRS based on islet autoantibody status
T1D group	Comparison group	ROC-AUC (95% CI)
		Full GRS (n=67 SNPs)	HLA GRS (n=35 SNPs)	NonHLA GRS (n=32 SNPs)
Clinical	T2D	0.82 (0.80 - 0.85)	0.81 (0.78 - 0.83)	0.64 (0.61 - 0.67)
	Controls	0.83 (0.81 - 0.86)	0.81 (0.78 - 0.84)	0.64 (0.61 - 0.68)
AAPos	T2D	0.85 (0.83 - 0.87)	0.83 (0.81 - 0.86)	0.64 (0.61 - 1.67)
	Controls	0.86 (0.83 - 0.88)	0.84 (0.81 - 0.87)	0.65 (0.61 - 0.69)
AANeg	T2D	0.75 (0.70 - 0.80)	0.73 (0.68 - 0.78)	0.63 (0.58 - 0.67)
	Controls	0.75 (0.70 - 0.81)	0.73 (0.68 - 0.79)	0.63 (0.58 - 0.68)
T1D, type 1 diabetes; T2D, type 2 diabetes; GRS, genetic risk score; ROC-AUC, area under the curve of the receiver operating characteristic curve; CI, confidence interval; HLA, human leukocyte antigens ; AAPos indicates positivity for at least one antibody (GAD65, IA2 and ZnT8) and those negative for all three were labeled as AANeg.

### Sheet: ST6
Supplementary Table 6: Details of SNPs and effect size used for generating T2D GRS
rsID	Chromosome	Position	Score allele	Effect size	Nearest Gene
rs10916784	1	20402958	G	0.0296	VWA5B1
rs3768301	1	39405121	T	0.0677	MACF1
rs34444543	1	45893190	G	0.0392	MAST2
rs12073283	1	50753516	C	0.077	FAF1
rs11576729	1	63648758	G	0.0488	PGM1
rs1127215	1	116990168	C	0.0392	PTGFRN
rs835576	1	119912963	C	0.0677	NOTCH2
rs539515	1	177919890	C	0.0583	SEC16B
rs10919928	1	200446971	A	0.0296	ZNF281
rs6689629	1	204570163	A	0.0392	DSTYK-MDM4
rs12039805	1	205138665	A	0.0296	DSTYK-MDM4
rs9429893	1	206427642	A	0.0296	SRGAP2
rs79687284	1	213977478	C	0.157	PROX1
rs340874	1	213985913	C	0.0488	PROX1
rs2820446	1	219575476	C	0.0488	LYPLAL1
rs348330	1	229537208	G	0.0488	ABCB10-NUP133
rs62107261	2	422144	T	0.1044	TMEM18
rs10188334	2	653874	C	0.0583	TMEM18
rs55928417	2	25310699	G	0.0296	DTNB
rs1260326	2	27508073	C	0.0583	GCKR
rs13414140	2	43444037	C	0.0862	THADA
rs12712928	2	44964941	C	0.01	SIX3-SIX2
rs17049712	2	58734001	T	0.0296	BNIPL
rs243018	2	60359572	G	0.0583	BCL11A
rs2540949	2	65057097	A	0.0296	CEP68
rs6752053	2	65439540	T	0.0488	CEP68
rs11688682	2	120590036	G	0.0583	GLI2
rs10864859	2	120682642	T	0.0583	GLI2
rs7594480	2	157533956	T	0.077	CYTIP
rs1020731	2	160287544	A	0.0296	RBSM1
rs12614955	2	162792970	T	0.0296	KCNH7
rs10184004	2	164651879	C	0.0677	GRB14
rs16849467	2	212954007	T	0.0392	IKZF2
rs2943648	2	226235774	G	0.0862	IRS1
rs17036160	3	12288284	C	0.1133	PPARG
rs4684855	3	12449452	T	0.0392	PPARG
rs13094957	3	23415589	T	0.0677	UBE2E2
rs76435632	3	23590683	G	0.0953	UBE2E2
rs2624847	3	50136764	G	0.0296	RBM6
rs76263492	3	54794800	T	0.0953	CACNA2D3
rs12629058	3	58353082	T	0.0392	PXK
rs2292662	3	63911539	C	0.0583	PSMD6-ADAMTS9
rs66815886	3	64717718	G	0.0392	PSMD6-ADAMTS9
rs1459513	3	115241951	C	0.0488	ZBTB20
rs11708067	3	123346931	A	0.0953	ADCY5
rs9873519	3	125202613	T	0.0392	SLC12A8
rs1426385	3	152280264	A	0.0392	MBNL1
rs10935897	3	152681904	A	0.0296	MBNL1
rs75417759	3	152812238	C	0.0677	MBNL1
rs8192675	3	171007094	T	0.0583	SLC2A2
rs7633675	3	185792825	G	0.1133	IGF2BP2
rs3887925	3	186947857	T	0.0488	ST6GAL1
rs9799068	3	186958667	A	0.0392	ST6GAL1
rs4686471	3	188023111	C	0.0583	BCL6-LPP
rs74289356	3	196098206	T	0.0488	TFRC
rs73221123	4	732413	T	0.0862	CTBP1-PCGF3-MAEA
rs730831	4	1246511	T	0.0862	CTBP1-PCGF3-MAEA
rs6831006	4	1782878	G	0.0583	CTBP1-PCGF3-MAEA
rs9998835	4	6291510	G	0.077	WFS1
rs6855926	4	18045778	A	0.0392	LCORL
rs13130484	4	45173674	T	0.0392	GNPDA2
rs7674402	4	70970105	A	0.0583	MOB1B
rs10471048	4	82666409	G	0.0296	SCD5
rs6821438	4	94170760	A	0.0198	SMARCAD1
rs2659518	4	101214206	A	0.0392	PPP3CA
rs223423	4	102804737	G	0.0198	SLC9B1
rs17035289	4	105127134	C	0.0392	TET2
rs6813195	4	152599323	C	0.0583	TMEM154
rs1425482	4	156804764	T	0.0296	PDGFC
rs1996546	4	184793135	G	0.0583	ACSL1
rs30614	5	14780412	A	0.0392	ANKH
rs6884702	5	44682487	G	0.0296	MRPS30
rs17261179	5	52495391	T	0.0296	ITGA1
rs702634	5	53975590	A	0.0392	ARL15
rs6876198	5	54007765	C	0.0392	ARL15
rs256904	5	56514478	T	0.077	ANKRD55
rs42251	5	56544806	A	0.0296	ANKRD55
rs3936510	5	56565039	T	0.077	ANKRD55
rs57634870	5	68420966	G	0.0392	PIK3R1
rs2307111	5	75707853	T	0.0392	HMGCR-POC5
rs7732130	5	77139179	G	0.0583	ZBED3
rs10052346	5	79176776	G	0.0392	DMGDH
rs115505614	5	103087264	T	0.174	SLCO6A1-PAM
rs186327337	5	104028556	G	0.3221	SLCO6A1-PAM
rs4267865	5	123368648	G	0.077	CEP120
rs329122	5	134528909	A	0.0392	PHFI5
rs244708	5	177162584	G	0.0296	NSD1
rs77630070	6	7196090	G	0.0488	SSR1-RREB1
rs9379084	6	7231610	G	0.0862	SSR1-RREB1
rs9348441	6	20680447	A	0.157	CDKAL1
rs879882	6	31171675	C	0.0392	MHC region
rs3806155	6	32405601	T	0.174	MHC region
rs7452864	6	32471300	C	0.0392	MHC region
rs62405954	6	33557043	T	0.0953	MHC region
rs4711389	6	34246893	A	0.077	MHC region
rs2281342	6	39024892	T	0.0296	ZFAND3-KCNK16-GLP1R
rs742762	6	39078868	A	0.0392	ZFAND3-KCNK16-GLP1R
rs3734618	6	39316408	G	0.0392	ZFAND3-KCNK16-GLP1R
rs34298980	6	40441504	T	0.0296	LRFN2
rs6905288	6	43791136	A	0.0392	VEGFA
rs6458354	6	43846453	C	0.0392	VEGFA
rs3798519	6	50821065	C	0.0583	TFAP2B
rs1665901	6	107112196	A	0.0392	BEND3
rs72951506	6	117690560	C	0.0392	NUS1
rs11759026	6	126470949	G	0.0677	CENPW-SOGA3
rs2800733	6	127095785	A	0.0488	CENPW-SOGA3
rs7739842	6	131633657	G	0.0392	MED23-ENPP3
rs6937795	6	136970143	A	0.0392	SLC35D3
rs9376353	6	138534838	A	0.0296	REPS1
rs6570526	6	142737555	G	0.0296	HIVEP2
rs6932473	6	153117438	T	0.0392	RGS17
rs539298	6	160349328	A	0.0392	SLC22A3
rs4709746	6	163711969	C	0.0488	QKI
rs12154701	7	13847383	A	0.0296	ETV1
rs17168486	7	14858657	T	0.0583	DGKB
rs2215383	7	15023358	C	0.0677	DGKB
rs849133	7	28152661	C	0.0488	JAZF1
rs552707	7	28165684	T	0.0296	JAZF1
rs917195	7	30688836	C	0.0488	CRHR2
rs882019	7	44139230	G	0.0296	GCK
rs878521	7	44216044	A	0.0392	GCK
rs13236710	7	50741388	G	0.0488	GRB10
rs2533457	7	69590965	G	0.0392	AUTS2
rs6978118	7	90170927	A	0.0296	STEAP1
rs7781557	7	102841444	C	0.0488	FBXL13-RELN-RASA4
rs12669223	7	127610777	A	0.1906	GCC1-PAX4-LEP
rs1562396	7	130773155	G	0.0392	KLF14
rs11983228	7	140932023	C	0.0488	BRAF
rs62492368	7	150840547	A	0.0296	AOC1
rs887609	7	157002289	A	0.0296	MNX1
rs2366214	7	157199767	A	0.0488	MNX1
rs4240673	8	10930102	T	0.0392	MSRA-XKR6
rs12680692	8	12760716	A	0.0296	LONRF1
rs7819706	8	19986904	A	0.0488	LPL
rs10092900	8	36997193	G	0.0392	KCNU1
rs12680217	8	37540285	T	0.0488	KCNU1
rs12550613	8	41652741	C	0.0392	ANK1
rs508419	8	41665473	G	0.0488	ANK1
rs3780012	8	74234974	C	0.131	GDAP1
rs13257021	8	94953467	A	0.0392	TP53INP1
rs800909	8	115484946	T	0.0296	TRPS1
rs13266634	8	117172544	C	0.1133	SLC30A8
rs4733612	8	128557753	G	0.0392	PVT1
rs3890400	8	144321057	A	0.0392	BOP1
rs7014773	8	144747285	T	0.0296	BOP1
rs4237150	9	4290085	C	0.0488	GLIS3
rs4258054	9	4297892	T	0.0296	GLIS3
rs12380322	9	19074540	G	0.0296	HAUS6
rs7856455	9	21840835	G	0.0392	CDKN2A-CDKN2B
rs10757282	9	22133985	C	0.077	CDKN2A-CDKN2B
rs10811661	9	22134095	T	0.157	CDKN2A-CDKN2B
rs1575972	9	22301093	T	0.0953	CDKN2A-CDKN2B
rs1412234	9	28410685	C	0.0296	LINGO2
rs12001437	9	34074478	C	0.0296	UBAP2
rs13290396	9	79300063	C	0.0953	TLE4
rs9332453	9	81383431	C	0.0296	TLE1
rs2796441	9	81694033	G	0.0677	TLE1
rs12345069	9	94208893	C	0.0392	ZNF169
rs113154802	9	95516131	C	0.0488	PTCH1
rs2416899	9	123252824	T	0.0296	STRBP
rs8176719	9	133257521	T	0.0488	#N/A
rs28429551	9	136348882	A	0.0862	GPSM1
rs74604683	9	136352777	C	0.0488	GPSM1
rs11257655	10	12265895	T	0.1044	CDC123-CAMK1D
rs7923442	10	26208775	A	0.0392	MYO3A
rs41274074	10	63214620	G	0.0583	JMJD1C
rs190925	10	69561187	A	0.0392	VPS26A-NEUROG3
rs41277236	10	69572545	T	0.1044	VPS26A-NEUROG3
rs2642588	10	69706822	G	0.0488	VPS26A-NEUROG3
rs3012060	10	75484578	T	0.0488	ZNF503-LRMDA
rs703980	10	79184084	G	0.0583	ZMIZ1
rs10887775	10	88006611	A	0.0392	PTEN
rs10882099	10	92700893	T	0.0198	HHEX-IDE
rs139027698	10	92708490	T	0.01	HHEX-IDE
rs1112718	10	92719350	A	0.0198	HHEX-IDE
rs10748694	10	97296433	A	0.0392	ARHGAP19-SLIT1
rs7067540	10	110862079	C	0.0392	BBIP1
rs12243296	10	112584529	G	0.0392	TCF7L2
rs7100404	10	112622206	C	0.0488	TCF7L2
rs2859885	10	112668605	C	0.0488	TCF7L2
rs10787461	10	112792508	G	0.0392	TCF7L2
rs2104598	10	112955839	G	0.0392	TCF7L2
rs114322470	10	112976911	T	0.157	TCF7L2
rs7903146	10	112998590	T	0.2852	TCF7L2
rs7076754	10	113038134	G	0.0677	TCF7L2
rs145003494	10	113074652	A	0.1906	TCF7L2
rs116929578	10	113076422	G	0.1133	TCF7L2
rs7081841	10	113099657	G	0.0488	TCF7L2
rs12257761	10	113256649	T	0.0583	TCF7L2
rs11196296	10	113310192	T	0.0198	TCF7L2
rs7093035	10	113360105	G	0.077	TCF7L2
rs72830009	10	113376781	G	0.207	TCF7L2
rs11596522	10	113487688	T	0.0488	TCF7L2
rs11199753	10	121075059	G	0.0488	WDR11
rs2172073	10	121150111	A	0.0488	WDR11
rs11592107	10	121209450	A	0.0296	WDR11
rs2421016	10	122407996	C	0.0392	PLEKHA1
rs76547628	11	2056041	T	0.0392	INS-IGF2-KCNQ1
rs10770142	11	2173190	G	0.0677	INS-IGF2-KCNQ1
rs4930050	11	2213899	G	0.0583	INS-IGF2-KCNQ1
rs800125	11	2343319	A	0.01	INS-IGF2-KCNQ1
rs79495865	11	2354228	G	0.0198	INS-IGF2-KCNQ1
rs2283164	11	2557933	A	0.0862	INS-IGF2-KCNQ1
rs80102379	11	2612947	G	0.1398	INS-IGF2-KCNQ1
rs151215	11	2659842	G	0.0392	INS-IGF2-KCNQ1
rs231361	11	2670270	A	0.0862	INS-IGF2-KCNQ1
rs2237884	11	2778449	T	0.0392	INS-IGF2-KCNQ1
rs4930011	11	2835428	G	0.0296	INS-IGF2-KCNQ1
rs234866	11	2836667	G	0.0488	INS-IGF2-KCNQ1
rs2237897	11	2837316	C	0.1398	INS-IGF2-KCNQ1
rs445084	11	2887524	G	0.0392	INS-IGF2-KCNQ1
rs10769936	11	8632981	C	0.0296	TRIM66
rs5215	11	17387083	C	0.077	KCNJ11-ABCC8
rs4923464	11	27662071	C	0.0296	BDNF
rs145678014	11	32906232	G	0.0953	QSER1
rs6485462	11	43794650	C	0.0296	HSD17B12
rs12419690	11	45837033	G	0.0296	CRY2
rs6485981	11	49455714	T	0.0392	FOLH1
rs12789028	11	65558683	A	0.0583	MAP3K11
rs3918298	11	69648505	G	0.1133	TPCN2-CCND1
rs77464186	11	72749353	A	0.1044	CENTD2
rs61894507	11	76445929	G	0.0392	C11orf30
rs10830963	11	92975544	G	0.077	MTNR1B
rs11020308	11	93398501	A	0.0392	MTNR1B
rs10893827	11	128170915	A	0.0392	ETS1
rs7104712	11	128365357	C	0.0392	ETS1
rs11819995	11	128519496	T	0.0488	ETS1
rs10848960	12	3924056	G	0.0392	CCND2
rs3812821	12	4273158	G	0.0488	CCND2
rs3217792	12	4275530	C	0.131	CCND2
rs76895963	12	4275678	T	0.5068	CCND2
rs78470967	12	4412345	T	0.1133	CCND2
rs2066827	12	12718165	G	0.0488	CDKN1B
rs10842708	12	26321934	G	0.0392	ITPR2
rs12578595	12	27812063	C	0.0677	KLHDC5
rs78345706	12	31264085	A	0.1133	FAM60A
rs6488140	12	33217471	A	0.0392	PKP2-SYT10
rs7132908	12	49869365	A	0.0296	FAIM2
rs343093	12	65861225	G	0.0677	HMGA2
rs7970350	12	65966384	T	0.0392	HMGA2
rs7313668	12	71055741	T	0.0392	TSPAN8
rs7972074	12	97457833	C	0.0392	RMST
rs1426371	12	108236003	G	0.0488	WSCD2
rs77753011	12	112680092	G	0.077	PTPN11-HECTD4
rs34965774	12	117974568	A	0.0583	KSR2
rs1800574	12	120979061	T	0.1484	HNF1A
rs61953351	12	121018813	G	0.0583	HNF1A
rs1790116	12	123133997	T	0.0392	MPHOSPH9-ZNF664
rs2451321	12	124060888	C	0.0296	MPHOSPH9-ZNF664
rs12811407	12	132493112	A	0.0488	FBRSL1
rs314879	13	22735243	C	0.0392	SGCG
rs34584161	13	26202862	A	0.0488	RNF6
rs2858980	13	32980449	G	0.0583	KL
rs963740	13	50521959	A	0.0392	DLEU1
rs9568868	13	53533448	T	0.0488	OLFM4
rs1215468	13	80133294	A	0.077	SPRY2
rs34165267	13	91290665	C	0.0488	MIR17HG
rs12883788	14	32834334	T	0.0392	AKAP6
rs2183237	14	38334552	G	0.0392	CLEC14A
rs8008910	14	79477756	A	0.0583	NRXN3
rs12878003	14	100658384	G	0.0392	DLK1-MEG3
rs73347525	14	100788835	A	0.0488	DLK1-MEG3
rs1053900	14	100835529	C	0.0296	DLK1-MEG3
rs11160699	14	102785933	A	0.0392	TRAF3
rs28582094	15	38551686	G	0.0392	RASGRP1
rs34715063	15	38580914	C	0.0862	RASGRP1
rs3743140	15	40324541	A	0.0488	INFAM2
rs1473781	15	41526719	A	0.0296	LTK
rs3825801	15	52225517	C	0.0488	MYO5C
rs7163757	15	62099409	C	0.0583	C2CD4A-C2CD4B
rs7178762	15	63579093	C	0.0392	USP3
rs4776970	15	67788548	A	0.0392	MAP2K5
rs11636031	15	75523417	T	0.0488	PTPN9-SIN3A
rs952472	15	77484220	C	0.077	HMG20A
rs6496609	15	89836400	C	0.0677	AP3S2
rs2890156	15	90969927	A	0.0677	PRC1
rs7167984	15	93288838	G	0.0392	RGMA
rs6600191	16	245796	T	0.0392	ITFG3
rs12445430	16	3563125	T	0.0392	CLUAP1-SLX4
rs11642430	16	30034468	G	0.0296	FAM57B
rs55872725	16	53775211	T	0.1222	FTO
rs862320	16	69617963	C	0.0392	NFAT5
rs6416749	16	73066409	C	0.0392	ZFHX3
rs72802358	16	75209759	G	0.0862	BCAR1
rs2925979	16	81501185	T	0.0488	CMIP
rs12920022	16	89497647	A	0.0392	SPG7
rs1043246	17	3924792	G	0.0488	ZZEF1
rs8071043	17	4085157	C	0.0392	ZZEF1
rs113748381	17	7049836	A	0.1044	SLC16A11-SLC16A13
rs1108646	17	17848164	A	0.0392	RAI1
rs1048317	17	31376984	T	0.0392	NF1
rs3094515	17	37683650	C	0.0392	HNF1B
rs12449654	17	37696070	C	0.0488	HNF1B
rs10908278	17	37739961	T	0.0862	HNF1B
rs684214	17	42544897	T	0.0392	MLX
rs35895680	17	48982960	C	0.0488	GIP-TTLL6
rs57676627	17	64125768	T	0.0583	ACE
rs80320393	17	67647530	T	0.0488	BPTF-PITPNC1
rs9899520	17	67961452	A	0.0392	BPTF-PITPNC1
rs1044486	17	78796097	G	0.0392	CYTH1
rs9948462	18	7076837	T	0.0392	LAMA1
rs72926932	18	55383415	C	0.0677	TCF4
rs9957320	18	59209198	G	0.0488	GRP-MC4R
rs6567160	18	60161902	C	0.0677	GRP-MC4R
rs76227980	18	60369151	C	0.131	GRP-MC4R
rs12454712	18	63178651	T	0.0488	BCL2A
rs12457906	18	76843637	G	0.0392	ZNF236
rs262549	19	4951052	G	0.0488	UHRF1-PTPRS
rs2115107	19	7903283	A	0.0488	MAP2K7
rs4804181	19	12398722	A	0.0392	FARSA-ZNF799
rs3111316	19	12927601	A	0.0392	FARSA-ZNF799
rs58542926	19	19268740	T	0.0677	CILP2-TM6SF2
rs142395395	19	21917904	A	0.207	ZNF257
rs10406327	19	33399932	C	0.0392	PEPD
rs1871045	19	44823511	T	0.0296	TOMM40-APOE-GIPR
rs429358	19	44908684	T	0.0583	TOMM40-APOE-GIPR
rs10406431	19	45653761	A	0.0488	TOMM40-APOE-GIPR
rs2238689	19	45675403	C	0.0392	TOMM40-APOE-GIPR
rs3810291	19	47065746	A	0.0488	ZC3H4
rs2181063	20	22446732	C	0.0296	FOXA2
rs4911405	20	34087161	T	0.0392	RALY
rs12625671	20	44366172	C	0.077	HNF4A
rs1800961	20	44413724	T	0.1484	HNF4A
rs6063046	20	46967739	A	0.0392	EYA2
rs6091115	20	50215483	T	0.0488	CEBPB
rs736266	20	58812297	T	0.0296	GNAS
rs36575	22	29809583	C	0.077	MTMR3-ZNRF3
rs75307421	22	31807348	A	0.0953	YWHAH
rs738408	22	43928850	T	0.0296	PNPLA3
rs28691713	22	49962654	C	0.0488	PIM3
Effect size taken from Mahajan et al30

### Sheet: ST7
Supplementary Table 7: Classification power of T1D GRS based on T1D deciles
T1D decile	GRS threshold	Sensitivity	Specificity	Youden’s index
1	8.48	0.52	0.9	0.42
2	9.85	0.77	0.8	0.57
3	10.91	0.86	0.7	0.56
4	11.57	0.92	0.59	0.51
5	12.42	0.94	0.5	0.42
6	13.13	0.98	0.4	0.37
7	14.04	0.99	0.3	0.29
8	14.76	0.99	0.2	0.19
9	15.55	1	0.1	0.1
10	17.79	1	0	0
Youden’s index = Sensitivity + Specificity - 1. T1D, type 1 diabetes; GRS, genetic risk score.
